# Paired skin and serum proteomics capture distinct immune patterns in early childhood atopic dermatitis

**DOI:** 10.64898/2026.11.26.26368947

**Authors:** Karolina Dumycz, Philipp Gessner, Joanna Nowiszewska, Dominika Ambrożej, Anja Heider, Anna Stelmaszczyk-Emmel, Dominika Nowis, Cezmi Akdis, Marek Kulus, Christoph Messner, Milena Sokolowska, Wojciech Feleszko

**Affiliations:** Department of Pediatric Pneumonology and Allergy, Medical University of Warsaw, Warsaw, Poland; Doctoral School, Medical University of Warsaw, Warsaw, Poland; Swiss Institute of Allergy and Asthma Research (SIAF), University of Zurich, Davos, Switzerland; Precision Proteomics Center, University of Zurich, 7265 Davos, Switzerland; Swiss Institute of Bioinformatics (SIB), 1005 Lausanne, Switzerland; Department of Dermatology, Medical University of Warsaw, Warsaw, Poland; Department of Laboratory Diagnostics and Clinical Immunology of Developmental Age, Medical University of Warsaw; Laboratory of Experimental Medicine, Medical University of Warsaw, Warsaw, Poland; The LOOP Zurich, 8044 Zurich

## Abstract

**Introduction:** Atopic dermatitis (AD) is a heterogeneous disease encompassing multiple immune endotypes, yet clinically informative biomarkers remain limited. In particular, the relationships between local skin and systemic immune biomarkers and food sensitization across the pediatric AD severity spectrum are poorly understood, especially in early childhood.

**Methods:** Skin tape strips (STS) from non-lesional skin and paired sera were analyzed by targeted proteomics in children aged 3 months to <6 years with AD (n=49) and age- and sex-matched healthy controls (n=21). Detailed clinical parameters, disease severity scoring, skin transepidermal water loss and corneometry measurements were recorded, and allergen sensitization was assessed using a multiplex allergen panel. Differential expression was assessed across severity and sensitization subgroups, and unsupervised k-means clustering was derived independently in each compartment.

**Results:** Non-lesional skin showed a dominant innate signature (IL-18, CXCL1, CXCL6, IL-8 (CXCL8), CD40) elevated versus controls even in mild disease, with further amplification in moderate-and-severe disease. Eczema Area and Severity Index (EASI) was associated with serum type-2 markers, led by IL-13, with additional associations for MCP-3 and MCP-4. Children sensitized to foods and co-sensitized to foods and aeroallergens showed upregulation of IL-18, CXCL1, CXCL6, IL-8, and CD40 as compared to healthy controls, with no differences between sensitization subgroups. CXCL6 and IL-1α distinguished specific allergen-sensitized groups (tree nuts, egg, storage proteins) from controls. Egg sensitization was associated with elevated serum IL-8. Unsupervised clustering identified two exploratory proteomic clusters per compartment - skin clusters aligned with severity, and serum clusters aligned with age and co-sensitization.

**Conclusions:** Skin and serum proteomes capture different dimensions of pediatric AD heterogeneity: non-lesional skin showed an innate, severity-graded signature detectable already in mild disease, whereas serum clusters aligned with age and sensitization.
