## Supplementary materials part 2 for "Paired skin and serum proteomics capture distinct immune patterns in early childhood atopic dermatitis"

### Sheet: Table S5
Table S5. Differential expression of skin tape strip (STS) Olink Inflammation panel proteins between atopic dermatitis (AD) patients and healthy controls (HC). Model adjusted for age and sex.
	AD vs HC
Protein	log2FC	P value	FDR
IL18	3.769	1.73024e-07	4.15257e-06
IL8	2.604	1.66838e-06	1.3347e-05
CD40	2.331	1.17488e-06	1.3347e-05
CXCL1	2.743	2.39821e-06	1.43892e-05
CXCL6	2.541	4.21987e-06	2.02554e-05
CCL20	1.837	0.000391489	0.00156596
MCP_4	1.462	0.00093034	0.00318974
IL_1_alpha	-1.321	0.00136896	0.00410688
CSF_1	1.189	0.00200386	0.00534362
CCL3	1.194	0.00882277	0.0202784
uPA	1.11	0.00929425	0.0202784
ADA	-1.111	0.0110264	0.0203797
DNER	-0.914	0.011039	0.0203797
CCL19	0.987	0.0201297	0.0345081
MCP_1	0.947	0.0292507	0.0468012
CST5	-1.14	0.0520295	0.0780443
CD5	0.709	0.0768913	0.108552
TWEAK	-0.42	0.253427	0.337902
VEGFA	0.408	0.324431	0.409807
LIF	-0.332	0.357039	0.428447
IL_18R1	0.224	0.523099	0.597827
CXCL5	-0.135	0.740412	0.807723
HGF	-0.075	0.822271	0.858022
CDCP1	-0.051	0.895561	0.895561

### Sheet: Table S6
Table S6. Spearman correlation coefficients (rho) and p-values between skin tape strip (STS) Olink Inflammation panel protein expression and clinical severity, barrier function, and laboratory variables in atopic dermatitis, p-values are unadjusted for multiple comparisons. NL = non-lesional skin; L = lesional skin; TEWL = transepidermal water loss; Corne. = corneometry.
	EASI		oSCORAD		SCORAD		Pruritus		Sleeplessness		TEWL NL		TEWL L		Corne. NL		Corne. L		IDQOL/CDLQI		POEM		Total IgE		Eosinophil
Protein	rho	p-value	rho	p-value	rho	p-value	rho	p-value	rho	p-value	rho	p-value	rho	p-value	rho	p-value	rho	p-value	rho	p-value	rho	p-value	rho	p-value	rho	p-value
IL8	0.355	0.0182	0.303	0.0457	0.319	0.0349	0.248	0.1048	0.034	0.8254	0.095	0.5378	0.158	0.3044	-0.283	0.0623	-0.187	0.2253	0.074	0.6339	0.006	0.9666	0.082	0.5959	0.27	0.0765
VEGFA	0.354	0.0184	0.295	0.0519	0.309	0.0414	0.287	0.0593	0.052	0.7379	0.126	0.4161	0.157	0.3074	-0.374	0.0123	-0.305	0.0444	0.138	0.3706	0.103	0.5044	0.012	0.9363	0.219	0.1527
CDCP1	0.247	0.1065	0.199	0.1946	0.236	0.1226	0.239	0.1182	0.047	0.7619	0.135	0.3812	0.114	0.4606	-0.44	0.0028	-0.273	0.0734	0.139	0.3669	0.114	0.4623	-0.005	0.9754	0.089	0.5642
uPA	0.3	0.048	0.245	0.1092	0.265	0.0823	0.212	0.1678	-0.009	0.9515	0.066	0.6725	0.138	0.3727	-0.381	0.0107	-0.185	0.2289	0.03	0.8454	0.068	0.6599	0.059	0.7027	0.183	0.2335
MCP_1	0.292	0.0546	0.22	0.151	0.194	0.2082	0.169	0.2739	-0.097	0.5322	0.147	0.3405	0.149	0.3345	-0.214	0.1634	-0.213	0.1651	-0.057	0.7153	0.049	0.7527	0.271	0.0748	0.333	0.0274
CST5	0.001	0.9957	0.034	0.826	-0.028	0.8552	0.036	0.8168	-0.058	0.7104	-0.136	0.3787	-0.013	0.9349	-0.117	0.4495	-0.081	0.6003	0.06	0.6997	0.015	0.921	0.089	0.5659	-0.046	0.7677
IL_1_alpha	-0.205	0.1808	-0.118	0.4473	-0.093	0.5493	-0.132	0.3945	-0.126	0.4167	-0.551	0.0001	-0.216	0.1598	-0.08	0.6061	0.106	0.492	-0.17	0.2708	-0.131	0.3973	-0.087	0.5746	-0.112	0.4697
CXCL1	0.363	0.0155	0.296	0.051	0.323	0.0327	0.291	0.0551	0.102	0.5112	0.118	0.444	0.213	0.1657	-0.151	0.328	-0.132	0.394	0.116	0.4524	0.037	0.8115	0.054	0.7271	0.237	0.1215
IL18	0.208	0.1754	0.197	0.1992	0.251	0.1001	0.257	0.092	0.11	0.4781	0.253	0.0977	0.147	0.3405	-0.404	0.0066	-0.215	0.1613	0.185	0.2295	0.148	0.337	-0.092	0.5512	-0.02	0.8966
MCP_4	0.327	0.0305	0.265	0.082	0.315	0.0375	0.297	0.05	0.033	0.8333	0.213	0.1649	0.221	0.1489	-0.417	0.0049	-0.253	0.0971	0.095	0.541	0.189	0.2193	0.094	0.5457	0.129	0.4037
CCL19	0.263	0.0846	0.245	0.109	0.274	0.0714	0.205	0.1823	0.028	0.8588	-0.123	0.4262	0.22	0.1518	-0.193	0.2092	-0.071	0.6448	0.132	0.3925	0.168	0.2766	0.166	0.2802	0.283	0.0624
IL_18R1	0.252	0.0986	0.224	0.1441	0.234	0.1259	0.235	0.1238	0.005	0.9767	-0.022	0.8866	0.139	0.3683	-0.34	0.0238	-0.231	0.1312	0.168	0.2759	0.117	0.4504	-0.037	0.8126	0.138	0.3703
CXCL5	0.084	0.5898	0.099	0.521	0.031	0.8402	0.01	0.9498	-0.157	0.3099	-0.173	0.2604	-0.088	0.5721	-0.059	0.7027	0.047	0.764	0.049	0.7542	-0.002	0.9884	-0.126	0.4161	0.24	0.1173
HGF	0.213	0.1649	0.202	0.188	0.218	0.1556	0.221	0.1495	-0.075	0.6293	0.009	0.9515	0.046	0.7692	-0.476	0.0011	-0.214	0.1631	0.017	0.9118	-0.008	0.9612	0.034	0.8267	0.183	0.235
CD5	0.322	0.0333	0.299	0.0484	0.291	0.055	0.194	0.2062	0.019	0.902	-0.053	0.7306	0.317	0.0359	-0.25	0.102	-0.168	0.2758	0.191	0.2136	0.228	0.1367	0.193	0.2095	0.296	0.0508
CCL3	0.24	0.1166	0.206	0.1793	0.204	0.1851	0.108	0.4871	-0.08	0.6056	-0.157	0.3079	0.13	0.4	-0.16	0.2992	-0.081	0.5997	0.085	0.5839	0.08	0.6075	0.08	0.6055	0.36	0.0164
CXCL6	0.347	0.0208	0.279	0.0663	0.342	0.0231	0.33	0.0289	0.136	0.3802	0.151	0.3294	0.187	0.2245	-0.192	0.2119	-0.145	0.3478	0.108	0.4865	0.041	0.7935	0.067	0.6652	0.173	0.2601
DNER	0.133	0.3893	0.186	0.2255	0.099	0.521	0.076	0.6241	-0.218	0.1549	-0.23	0.1323	-0.091	0.5554	-0.208	0.176	-0.171	0.2665	-0.096	0.5361	-0.088	0.5715	0.09	0.5604	0.138	0.3728
CD40	0.314	0.038	0.261	0.087	0.289	0.0566	0.2	0.1921	0.015	0.9219	-0.03	0.8459	0.251	0.1005	-0.232	0.1294	-0.119	0.4402	0.169	0.2732	0.158	0.3061	0.161	0.297	0.282	0.0633
LIF	0.109	0.4816	0.07	0.6534	0.103	0.5075	0.104	0.5032	-0.09	0.5598	-0.137	0.3757	0.033	0.8338	-0.334	0.0267	-0.134	0.3854	-0.069	0.6582	-0.064	0.6822	-0.001	0.9957	0.105	0.4957
TWEAK	0.178	0.2471	0.155	0.3145	0.163	0.2919	0.127	0.4116	-0.118	0.445	-0.14	0.3639	0.081	0.601	-0.306	0.0434	-0.118	0.4467	0.001	0.9967	0.008	0.9572	-0.052	0.7381	0.092	0.5544
CCL20	0.324	0.0317	0.236	0.1236	0.272	0.0736	0.259	0.0895	0.074	0.6349	0.128	0.4072	0.228	0.136	-0.332	0.0278	-0.204	0.1839	0.099	0.5211	0.059	0.7044	-0.08	0.6035	0.144	0.35
ADA	0.151	0.3281	0.104	0.5005	0.169	0.2724	0.214	0.1633	0.005	0.9737	-0.18	0.2416	0.091	0.5573	-0.299	0.0485	-0.069	0.6563	0.188	0.222	0.11	0.4778	-0.006	0.9696	-0.021	0.8941
CSF_1	0.3	0.0475	0.249	0.1026	0.274	0.0717	0.281	0.0649	0.075	0.6306	0.057	0.7115	0.09	0.5604	-0.36	0.0164	-0.284	0.0621	0.132	0.3937	0.14	0.3633	0.073	0.6364	0.169	0.2739

### Sheet: Table S7
Table S7. Limma results for skin tape strip (STS) Olink Inflammation panel proteins across atopic dermatitis severity groups defined by EASI (HC = healthy control; Mild = mild AD; ModSev = moderate-and-severe AD). Model adjusted for age, sex.
	Mild vs HC			ModSev vs HC			ModSev vs Mild
Protein	log2FC	P value	FDR	log2FC	P value	FDR	log2FC	P value	FDR
CD40	2.01775	5.38908e-05	0.000558793	2.89481	9.97242e-07	1.19669e-05	0.877065	0.0870591	0.393686
IL8	2.18102	0.000100267	0.000558793	3.36649	4.99442e-07	1.19669e-05	1.18546	0.0409208	0.393686
CXCL1	2.38226	8.89775e-05	0.000558793	3.39292	2.30849e-06	1.8468e-05	1.01066	0.105843	0.393686
IL18	3.58255	3.09552e-06	7.42925e-05	4.10494	3.5225e-06	2.1135e-05	0.522385	0.495767	0.626232
CXCL6	2.23837	0.000116415	0.000558793	3.08622	6.20842e-06	2.98004e-05	0.847847	0.155559	0.414823
CCL20	1.51305	0.00556757	0.0190888	2.42079	0.000168472	0.000673887	0.907744	0.114825	0.393686
MCP_4	1.20022	0.0101795	0.0282983	1.93446	0.000429557	0.00147277	0.73424	0.137177	0.411532
CSF_1	0.944273	0.0202008	0.0440746	1.63043	0.000661516	0.00198455	0.68616	0.112354	0.393686
uPA	0.878955	0.0531561	0.0981344	1.52609	0.00413872	0.0104627	0.647138	0.18182	0.434934
CCL3	0.957026	0.0490447	0.0980895	1.62184	0.00435947	0.0104627	0.664818	0.199345	0.434934
IL_1_alpha	-1.26901	0.00443362	0.0177345	-1.41479	0.00586541	0.0127973	-0.145776	0.75442	0.823004
CCL19	0.795899	0.0803601	0.129279	1.33142	0.0121133	0.0242265	0.535521	0.270036	0.540072
CD5	0.423666	0.318619	0.402466	1.22416	0.0140203	0.0258837	0.800489	0.0811905	0.393686
ADA	-1.21392	0.0106119	0.0282983	-0.925572	0.0873271	0.123285	0.288351	0.563707	0.676449
DNER	-0.979679	0.0122518	0.0294043	-0.796048	0.0745868	0.11188	0.183631	0.655302	0.748917
MCP_1	0.809729	0.0838111	0.129279	1.19429	0.027988	0.0479794	0.384562	0.44058	0.595582
VEGFA	0.106901	0.808022	0.808022	0.950427	0.0640108	0.102417	0.843526	0.0770086	0.393686
CST5	-1.0921	0.0861861	0.129279	-1.22507	0.0949817	0.126642	-0.132972	0.844179	0.880882
TWEAK	-0.53636	0.179928	0.254016	-0.211022	0.645633	0.737866	0.325338	0.446686	0.595582
LIF	-0.470123	0.228963	0.305284	-0.0819166	0.855112	0.855112	0.388206	0.35371	0.565937
IL_18R1	0.112013	0.768646	0.802065	0.42708	0.332239	0.41967	0.315066	0.441535	0.595582
CDCP1	-0.21973	0.603155	0.68932	0.252633	0.604298	0.725157	0.472363	0.299026	0.550893
HGF	-0.213431	0.556725	0.66807	0.1739	0.677839	0.73946	0.387331	0.321354	0.550893
CXCL5	-0.156349	0.724625	0.7905	-0.0966189	0.850246	0.855112	0.0597306	0.900172	0.900172

### Sheet: Table S8
Table S8. Limma results for skin tape strip (STS) Olink Inflammation panel proteins across atopic dermatitis severity groups defined by objective SCORAD (oSCORAD) (HC = healthy control; Mild = mild AD; ModSev = moderate-and-severe AD). Model adjusted for age, sex.
	Mild vs HC			ModSev vs HC			ModSev vs Mild
Protein	log2FC	P value	FDR	log2FC	P value	FDR	log2FC	P value	FDR
IL8	1.97107	0.00106298	0.00637786	3.10832	2.45083e-07	2.941e-06	1.13725	0.043422	0.332522
IL18	3.27215	5.87273e-05	0.00140946	4.16491	1.98267e-07	2.941e-06	0.892764	0.228427	0.383949
CD40	1.9665	0.000293919	0.00352703	2.62081	9.23515e-07	4.63837e-06	0.654307	0.190572	0.383949
CXCL1	2.15898	0.000906538	0.00637786	3.20813	6.74933e-07	4.63837e-06	1.04915	0.0832475	0.332522
CXCL6	1.96027	0.00149955	0.00719785	3.00359	9.66327e-07	4.63837e-06	1.04331	0.0706189	0.332522
CCL20	1.2661	0.0305235	0.0848154	2.29181	6.82999e-05	0.0002732	1.02571	0.0656392	0.332522
MCP_4	1.03093	0.0407926	0.0965732	1.80587	0.000244574	0.00083854	0.774938	0.10594	0.332522
IL_1_alpha	-1.0236	0.0318058	0.0848154	-1.55815	0.000742573	0.00222772	-0.534556	0.235955	0.383949
CSF_1	0.894436	0.0442627	0.0965732	1.42384	0.000951744	0.00253798	0.5294	0.209283	0.383949
CCL3	0.749087	0.152741	0.261843	1.54898	0.00230612	0.00553469	0.799893	0.110841	0.332522
MCP_1	0.351751	0.474696	0.599615	1.42142	0.00300415	0.00655451	1.06967	0.0250827	0.332522
uPA	0.779389	0.114937	0.22338	1.37316	0.00401975	0.0080395	0.593771	0.207721	0.383949
CCL19	0.663358	0.178843	0.286149	1.24485	0.00880791	0.0162608	0.581495	0.217304	0.383949
ADA	-1.11321	0.0309624	0.0848154	-1.1094	0.0234113	0.0401337	0.00381879	0.993728	0.993728
DNER	-1.07108	0.0120071	0.0480284	-0.789092	0.0488557	0.0732836	0.281986	0.480718	0.640957
CD5	0.417838	0.372431	0.496574	0.941422	0.0360139	0.0576222	0.523584	0.243278	0.383949
CST5	-1.07275	0.120997	0.22338	-1.19276	0.0695153	0.0981393	-0.120014	0.854902	0.892072
VEGFA	-0.0577794	0.904094	0.904094	0.778911	0.0893372	0.119116	0.83669	0.0709913	0.332522
TWEAK	-0.509308	0.244209	0.366314	-0.349392	0.397942	0.502663	0.159917	0.700999	0.801141
CXCL5	0.156202	0.744928	0.777316	-0.367291	0.420079	0.504095	-0.523493	0.255966	0.383949
LIF	-0.456981	0.285565	0.403151	-0.231764	0.56638	0.617869	0.225217	0.58095	0.733832
IL_18R1	0.168468	0.686611	0.749031	0.268952	0.496869	0.567851	0.100484	0.801208	0.874045
CDCP1	-0.234638	0.612213	0.734655	0.0949396	0.828427	0.864445	0.329578	0.456868	0.640957
HGF	-0.165853	0.677487	0.749031	-0.00309327	0.993462	0.993462	0.16276	0.66947	0.801141

### Sheet: Table S9
Table S9. Limma results for skin tape strip (STS) Olink Inflammation panel proteins across atopic dermatitis severity groups defined by total SCORAD (HC = healthy control; Mild = mild AD; ModSev = moderate-and-severe AD). Model adjusted for age, sex.
	Mild vs HC			ModSev vs HC			ModSev vs Mild
Protein	log2FC	P value	FDR	log2FC	P value	FDR	log2FC	P value	FDR
IL8	1.65542	0.00416314	0.0249788	3.3347	1.44102e-08	2.52099e-07	1.67928	0.00233448	0.0317015
IL18	2.91978	0.000223677	0.00398355	4.42323	2.10083e-08	2.52099e-07	1.50344	0.0394424	0.158074
CXCL6	1.58283	0.00723049	0.0347063	3.279	4.13674e-08	2.82631e-07	1.69617	0.00264179	0.0317015
CXCL1	1.8212	0.00363518	0.0249788	3.45288	4.71052e-08	2.82631e-07	1.63168	0.00602843	0.0482274
CD40	1.949	0.000331962	0.00398355	2.62457	7.5123e-07	3.6059e-06	0.675573	0.17527	0.323575
CCL20	1.19321	0.0402089	0.107224	2.33277	4.20971e-05	0.000168388	1.13956	0.0395184	0.158074
MCP_4	0.899248	0.0709671	0.154837	1.89585	9.78058e-05	0.000335334	0.996598	0.0361558	0.158074
CSF_1	0.81807	0.0649918	0.154837	1.47483	0.000573204	0.00171961	0.656762	0.11837	0.258263
IL_1_alpha	-1.04302	0.0295433	0.08863	-1.53525	0.000842868	0.00224765	-0.492233	0.274966	0.398253
CCL3	0.691873	0.185309	0.317673	1.5812	0.00170155	0.00408373	0.889325	0.0749227	0.224768
uPA	0.680728	0.166157	0.306752	1.44038	0.00233134	0.00508656	0.759654	0.105228	0.252547
CCL19	0.62047	0.208469	0.33355	1.26927	0.00717385	0.013244	0.648803	0.167395	0.323575
MCP_1	0.497089	0.321677	0.428902	1.29353	0.00715629	0.013244	0.796438	0.0971201	0.252547
ADA	-1.16966	0.0238614	0.0818105	-1.06595	0.0282629	0.0484507	0.103711	0.830549	0.866659
DNER	-1.02526	0.0167675	0.0670699	-0.828593	0.0387238	0.0580857	0.196663	0.623594	0.775738
CD5	0.415342	0.377107	0.476346	0.935572	0.0363531	0.0580857	0.520229	0.24589	0.398253
VEGFA	-0.0995937	0.835491	0.892497	0.798714	0.0792206	0.108205	0.898308	0.051826	0.177689
CST5	-1.14526	0.097945	0.19589	-1.13509	0.0811539	0.108205	0.0101739	0.987565	0.987565
TWEAK	-0.515658	0.240714	0.361072	-0.346872	0.399905	0.479886	0.168786	0.685391	0.775738
CDCP1	-0.331057	0.47457	0.542365	0.164357	0.705211	0.735872	0.495414	0.261972	0.398253
HGF	-0.306719	0.442742	0.53129	0.103057	0.78335	0.78335	0.409777	0.282096	0.398253
LIF	-0.433006	0.314383	0.428902	-0.253586	0.529766	0.605447	0.17942	0.660499	0.775738
IL_18R1	0.0763822	0.85531	0.892497	0.338431	0.390904	0.479886	0.262049	0.511474	0.681965
CXCL5	-0.0384277	0.936872	0.936872	-0.209515	0.646013	0.704742	-0.171087	0.711093	0.775738

### Sheet: Table S10
Table S10. Limma results for serum Olink proteins in mild versus moderate-and-severe atopic dermatitis (Mild vs. ModSev), evaluated separately using three severity scales for group definition: EASI, objective SCORAD (oSCORAD), and total SCORAD. Model adjusted for age and sex.
	ModSev vs Mild - EASI			ModSev vs Mild - oSCORAD			ModSev vs Mild - SCORAD
Protein	log2FC	P value	FDR	log2FC	P value	FDR	log2FC	P value	FDR
MCP_4	0.435675	0.0125869	0.497184	0.414516	0.0119774	0.473106	0.487042	0.00259149	0.110938
IL13	0.679921	0.00239445	0.189162	0.61968	0.0035324	0.279059	0.629563	0.00280855	0.110938
TNF	0.143947	0.193846	0.729232	0.232504	0.023813	0.565488	0.283654	0.00487124	0.128276
PD_L1	0.133014	0.155413	0.729232	0.175842	0.0445946	0.565488	0.198748	0.0214361	0.423364
MMP_10	0.145041	0.50706	0.880715	0.39741	0.050352	0.565488	0.441102	0.0280583	0.443321
CCL19	0.306864	0.0401742	0.603295	0.222534	0.118737	0.565488	0.292104	0.0374542	0.481494
TWEAK	-0.0288113	0.767704	0.914665	-0.116981	0.200712	0.717097	-0.181753	0.042664	0.481494
CCL23	0.125706	0.31225	0.755175	0.182629	0.117597	0.565488	0.218352	0.0582124	0.507893
IL18	0.0892772	0.707378	0.88703	0.342603	0.123158	0.565488	0.401947	0.0674423	0.507893
IL6	0.238473	0.322991	0.755175	0.218446	0.338344	0.750397	0.405128	0.0705729	0.507893
CCL3	0.275294	0.170033	0.729232	0.311418	0.0991158	0.565488	0.338254	0.0707193	0.507893
IL_12B	0.298211	0.0532805	0.603295	0.282059	0.0531046	0.565488	0.185497	0.205569	0.743689
CCL4	0.190038	0.363454	0.794877	0.292559	0.136003	0.565488	0.332515	0.0870875	0.573326
CD5	0.134454	0.159044	0.729232	0.149848	0.0953199	0.565488	0.107198	0.232915	0.743689
IL_15RA	0.0381283	0.652309	0.880715	0.118545	0.133983	0.565488	0.107592	0.171642	0.713668
CCL20	0.330147	0.106218	0.729232	0.323869	0.0932895	0.565488	0.29667	0.122771	0.60561
MMP_1	-0.230106	0.368989	0.794877	-0.467515	0.0498328	0.565488	-0.273837	0.253991	0.743689
TNFSF14	0.315731	0.0575063	0.603295	0.258068	0.102114	0.565488	0.231492	0.141141	0.619451
CSF_1	0.134259	0.0973213	0.729232	0.123226	0.107496	0.565488	0.123335	0.104653	0.60561
MCP_3	0.298048	0.0348022	0.603295	0.239939	0.0740708	0.565488	0.150853	0.263228	0.743689
SCF	0.108745	0.483332	0.8678	0.247234	0.0877611	0.565488	0.107954	0.458678	0.792209
NT_3	-0.0484806	0.675236	0.880715	-0.152802	0.158376	0.595796	-0.162575	0.130321	0.60561
CASP_8	0.162436	0.469741	0.8678	0.302109	0.151665	0.595796	0.147564	0.48466	0.814642
IL_17A	-0.527503	0.0471031	0.603295	-0.235869	0.355332	0.750397	-0.12995	0.609548	0.891747
OSM	0.481746	0.0610931	0.603295	0.281761	0.251906	0.739543	0.214619	0.381311	0.792209
SLAMF1	0.106753	0.372284	0.794877	0.108091	0.33881	0.750397	0.177098	0.111724	0.60561
TNFRSF9	0.0531902	0.572477	0.880715	0.105726	0.232401	0.734386	0.137417	0.116156	0.60561
ST1A1	0.498268	0.0714038	0.626766	0.236961	0.370449	0.750397	0.274157	0.296485	0.75556
VEGFA	-0.0064555	0.97129	0.981268	-0.211364	0.208775	0.717097	-0.104375	0.534822	0.82845
CD40	0.150069	0.193645	0.729232	0.133264	0.222388	0.732026	0.0692931	0.525433	0.82845
LIF_R	-0.088774	0.190584	0.729232	-0.0271301	0.674338	0.951299	-0.0781506	0.219438	0.743689
MCP_1	-0.18566	0.13702	0.729232	0.00772858	0.948371	0.984658	0.0479677	0.685628	0.95855
CX3CL1	-0.183268	0.141866	0.729232	0.0162275	0.891738	0.98436	-0.0939441	0.426316	0.792209
CD244	0.126018	0.155614	0.729232	-0.0429819	0.611466	0.919348	-0.00758854	0.928141	0.990854
STAMBP	0.225711	0.119101	0.729232	0.12982	0.346749	0.750397	0.0800777	0.560314	0.835185
IL8	0.41519	0.222606	0.7326	0.361306	0.262116	0.739543	-0.0070389	0.98258	0.993856
CXCL5	0.190197	0.233831	0.7326	-0.125246	0.408631	0.787363	0.00623582	0.967097	0.993856
EN_RAGE	0.224486	0.226702	0.7326	0.169342	0.335993	0.750397	0.129882	0.458698	0.792209
TRANCE	0.223546	0.226113	0.7326	0.094823	0.589267	0.919348	0.128437	0.461286	0.792209
CD8A	0.220046	0.241109	0.7326	-0.00675898	0.969829	0.984658	0.112073	0.527194	0.82845
IL_17C	0.112123	0.674071	0.880715	0.282064	0.260343	0.739543	0.21607	0.386989	0.792209
FGF_5	-0.078529	0.656981	0.880715	-0.132157	0.428103	0.805241	-0.187239	0.257009	0.743689
IL7	-0.0292313	0.799439	0.928108	-0.030209	0.781114	0.979492	-0.117717	0.273	0.743689
CXCL11	0.17689	0.457422	0.8678	-0.0043394	0.984658	0.984658	0.261209	0.240857	0.743689
IL_22_RA1	0.100522	0.478744	0.8678	-0.0252212	0.851203	0.98436	-0.147115	0.267912	0.743689
TGF_alpha	0.161153	0.283211	0.755175	0.135382	0.340777	0.750397	0.162408	0.249138	0.743689
IL_10RB	0.00911812	0.91652	0.965401	0.0827863	0.311227	0.750397	0.0171458	0.833582	0.95855
ARTN	-0.0573869	0.666275	0.880715	-0.112429	0.369793	0.750397	-0.0952424	0.445042	0.792209
CXCL6	0.0455437	0.771596	0.914665	-0.152776	0.300412	0.750397	0.0361591	0.806203	0.95855
Flt3L	-0.0213215	0.858607	0.942083	0.11225	0.31857	0.750397	0.0357751	0.750144	0.95855
IL_10RA	-0.00736081	0.981268	0.981268	0.19692	0.505411	0.877317	-0.312569	0.285832	0.752691
LAP_TGF_beta_1	0.128069	0.311666	0.755175	0.10282	0.390784	0.771799	0.0994083	0.403804	0.792209
SIRT2	0.312284	0.27602	0.755175	0.129717	0.633874	0.927334	0.0431096	0.873615	0.95855
GDNF	-0.154071	0.292239	0.755175	-0.0977007	0.481183	0.863942	-0.108478	0.430985	0.792209
CD6	0.143283	0.319908	0.755175	0.038298	0.779504	0.979492	0.0232369	0.864312	0.95855
HGF	0.114318	0.325012	0.755175	-0.0182738	0.868418	0.98436	0.0326675	0.765571	0.95855
FGF_21	-0.161078	0.70058	0.88703	-0.232284	0.557075	0.913498	-0.310681	0.428826	0.792209
FGF_23	-0.100239	0.390772	0.812395	-0.0553749	0.616778	0.919348	0.0818412	0.455931	0.792209
TRAIL	0.0602546	0.532159	0.880715	0.0102436	0.910679	0.98436	0.0671962	0.457528	0.792209
TNFB	-0.0308822	0.810626	0.928108	-0.00315561	0.979337	0.984658	0.0980042	0.416632	0.792209
ADA	0.0568819	0.582322	0.880715	-0.0571039	0.558924	0.913498	-0.092863	0.337256	0.792209
CDCP1	0.0374587	0.769152	0.914665	0.0226768	0.850919	0.98436	0.0970837	0.416564	0.792209
IFN_gamma	0.118628	0.680046	0.880715	0.104762	0.700069	0.970272	0.175041	0.516706	0.82845
IL10	-0.0469237	0.831465	0.93529	0.0332428	0.873285	0.98436	0.12238	0.554055	0.835185
CST5	-0.168957	0.416744	0.844174	-0.00953873	0.961447	0.984658	0.0280448	0.886294	0.95914
CCL28	-0.127346	0.429495	0.848252	0.0342325	0.822736	0.98436	0.0292628	0.847211	0.95855
CCL11	-0.0281435	0.775729	0.914665	-0.067243	0.470273	0.863942	0.00221846	0.98092	0.993856
IL4	0.104135	0.582908	0.880715	0.117779	0.510843	0.877317	0.0637028	0.720909	0.95855
AXIN1	0.0960444	0.626128	0.880715	0.055735	0.765044	0.979492	-0.0412688	0.823849	0.95855
CXCL1	-0.0626591	0.637628	0.880715	-0.0558417	0.656971	0.94365	-0.0323267	0.795988	0.95855
MCP_2	0.0844591	0.637966	0.880715	0.0857819	0.613064	0.919348	-0.0365039	0.828765	0.95855
4E_BP1	-0.105096	0.633039	0.880715	-0.069534	0.738391	0.977885	-0.0703433	0.73391	0.95855
FGF_19	-0.192971	0.529925	0.880715	0.0284717	0.922058	0.98436	-0.0498076	0.863278	0.95855
CXCL9	0.133792	0.578979	0.880715	-0.130602	0.5666	0.913498	0.107298	0.635932	0.91343
DNER	-0.0142245	0.840577	0.93529	0.0102957	0.877492	0.98436	-0.0186097	0.778876	0.95855
IL_18R1	-0.0181842	0.872067	0.943744	-0.0367102	0.73071	0.977885	0.000816564	0.993856	0.993856
CCL25	-0.018188	0.891437	0.951669	0.0133244	0.915747	0.98436	0.0462137	0.711759	0.95855
OPG	-0.00366944	0.965956	0.981268	-0.0266493	0.742697	0.977885	-0.0312714	0.698027	0.95855
uPA	-0.00354589	0.968635	0.981268	-0.0164564	0.846816	0.98436	-0.00402485	0.962064	0.993856

### Sheet: Table S11
Table S11. Cross-compartment limma results: serum Olink proteins compared between proteomic Cluster 2 versus Cluster 1, with clusters defined by skin tape strip (STS) proteomic profiling.
	Cluster 2 vs Cluster 1 (STS-defined)
Protein	log2FC	P value	FDR
CX3CL1	-0.305	0.0390071	0.971446
CXCL11	-0.484	0.0485761	0.971446
IFN_gamma	-0.567	0.0490841	0.971446
4E_BP1	-0.429	0.0762827	0.971446
FGF_21	0.886	0.0771407	0.971446
CXCL5	0.251	0.0998416	0.971446
IL13	0.392	0.111179	0.971446
IL_18R1	-0.183	0.112065	0.971446
IL_22_RA1	-0.215	0.119919	0.971446
MCP_2	-0.274	0.163409	0.971446
FGF_5	-0.244	0.211218	0.971446
ARTN	-0.178	0.213543	0.971446
SCF	-0.209	0.220376	0.971446
NT_3	-0.154	0.222321	0.971446
CCL20	0.261	0.236256	0.971446
MCP_4	0.247	0.242822	0.971446
MCP_1	-0.165	0.252561	0.971446
VEGFA	0.209	0.256109	0.971446
GDNF	0.17	0.259816	0.971446
ADA	-0.118	0.264088	0.971446
OSM	-0.318	0.27122	0.971446
IL_17C	0.331	0.309433	0.971446
TNFSF14	0.169	0.343938	0.971446
CXCL1	-0.132	0.34851	0.971446
IL18	0.228	0.368465	0.971446
FGF_19	-0.303	0.39779	0.971446
TNFRSF9	-0.108	0.400703	0.971446
IL6	0.203	0.414616	0.971446
CXCL6	0.135	0.421045	0.971446
MMP_1	0.217	0.421917	0.971446
HGF	-0.094	0.430643	0.971446
TGF_alpha	-0.12	0.441965	0.971446
CXCL9	-0.182	0.46807	0.971446
DNER	-0.058	0.472518	0.971446
IL8	0.266	0.472628	0.971446
MMP_10	0.156	0.490727	0.971446
CCL3	0.143	0.505411	0.971446
CSF_1	-0.059	0.510371	0.971446
CST5	0.148	0.527411	0.971446
IL7	-0.095	0.527729	0.971446
CD244	0.054	0.531236	0.971446
IL10	-0.137	0.545066	0.971446
LAP_TGF_beta_1	0.083	0.547408	0.971446
FGF_23	0.092	0.559103	0.971446
CCL23	0.074	0.564817	0.971446
TWEAK	-0.059	0.567397	0.971446
CCL4	0.126	0.587094	0.971446
MCP_3	0.088	0.603617	0.971446
OPG	0.044	0.627545	0.971446
TRAIL	-0.05	0.637932	0.971446
TNF	0.056	0.639745	0.971446
IL_10RA	0.138	0.696525	0.971446
TRANCE	-0.086	0.696618	0.971446
IL_10RB	-0.043	0.698883	0.971446
CCL28	-0.072	0.713693	0.971446
CD8A	-0.078	0.717717	0.971446
SLAMF1	-0.043	0.733741	0.971446
LIF_R	-0.024	0.745998	0.971446
IL_12B	0.059	0.747128	0.971446
CD5	-0.043	0.761269	0.971446
PD_L1	-0.029	0.769165	0.971446
CASP_8	0.058	0.787835	0.971446
CD40	-0.034	0.789754	0.971446
IL_17A	-0.074	0.809989	0.971446
STAMBP	-0.038	0.819341	0.971446
CD6	0.037	0.820141	0.971446
CCL19	-0.041	0.823884	0.971446
CCL11	-0.019	0.859739	0.997062
AXIN1	-0.033	0.880407	0.997062
IL4	0.028	0.892611	0.997062
EN_RAGE	0.022	0.91124	0.997062
uPA	-0.008	0.935718	0.997062
IL_15RA	-0.007	0.950163	0.997062
SIRT2	-0.016	0.961547	0.997062
CCL25	0.006	0.967112	0.997062
CDCP1	-0.002	0.986325	0.997062
Flt3L	0.002	0.988924	0.997062
ST1A1	-0.003	0.993016	0.997062
TNFB	-0.001	0.997062	0.997062
